# Insights into Ancestral Diversity in Parkinson’s Disease Risk: A Comparative Assessment of Polygenic Risk Scores

**DOI:** 10.1101/2023.11.28.23299090

**Authors:** Paula Saffie-Awad, Mary B Makarious, Inas Elsayed, Arinola O. Sanyaolu, Peter Wild Crea, Artur F Schumacher Schuh, Kristin S Levine, Dan Vitale, Mathew J Koretsky, Jeffrey Kim, Thiago Peixoto Leal, María Teresa Periñan, Sumit Dey, Alastair J Noyce, Armando Reyes-Palomares, Noela Rodriguez-Losada, Jia Nee Foo, Wael Mohamed, Karl Heilbron, Lucy Norcliffe-Kaufmann, the 23andMe Research Team, Mie Rizig, Njideka Okubadejo, Mike A Nalls, Cornelis Blauwendraat, Andrew Singleton, Hampton Leonard, Ignacio F. Mata, Sara Bandres-Ciga, the Global Parkinson’s Genetics Program (GP2)

## Abstract

**Objectives:** To evaluate and compare different polygenic risk score (PRS) models in predicting Parkinson’s disease (PD) across diverse ancestries, focusing on identifying the most suitable approach for each population and potentially contributing to equitable advancements in precision medicine.

**Methods:** We constructed a total of 105 PRS across individual level data from seven diverse ancestries. First, a cross-ancestry conventional PRS comparison was implemented by utilizing the 90 known European risk loci with weighted effects from four independent summary statistics including European, East Asian, Latino/Admixed American, and African/Admixed. These models were adjusted by sex, age, and principal components (28 PRS) and by sex, age, and percentage of admixture (28 PRS) for comparison. Secondly, a novel and refined multi-ancestry best-fit PRS approach was then applied across the seven ancestries by leveraging multi-ancestry meta-analyzed summary statistics and using a p-value thresholding approach (49 PRS) to enhance prediction applicability in a global setting.

**Results:** European-based PRS models predicted disease status across all ancestries to differing degrees of accuracy. Ashkenazi Jewish had the highest Odds Ratio (OR): 1.96 (95% CI: 1.69-2.25, p < 0.0001) with an AUC (Area Under the Curve) of 68%. Conversely, the East Asian population, despite having fewer predictive variants (84 out of 90), had an OR of 1.37 (95% CI: 1.32-1.42) and an AUC of 62%, illustrating the cross-ancestry transferability of this model. Lower OR alongside broader confidence intervals were observed in other populations, including Africans (OR =1.38, 95% CI: 1.12-1.63, p=0.001). Adjustment by percentage of admixture did not outperform principal components. Multi-ancestry best-fit PRS models improved risk prediction in European, Ashkenazi Jewish, and African ancestries, yet didn’t surpass conventional PRS in admixed populations such as Latino/American admixed and African admixed populations.

**Interpretation:** The present study represents a novel and comprehensive assessment of PRS performance across seven ancestries in PD, highlighting the inadequacy of a ‘one size fits all’ approach in genetic risk prediction. We demonstrated that European based PD PRS models are partially transferable to other ancestries and could be improved by a novel best-fit multi-ancestry PRS, especially in non-admixed populations.
